# Buccal DNA Methylation-Derived EpiScores are Associated with Neonatal Morbidity Burden in Infants born Very Preterm

**DOI:** 10.64898/2026.09.25.26363955

**Authors:** Priyadarshni Patel, Siyu Zhu, Neha Sehgal, Marie Camerota, Brian S. Carter, Jennifer Check, Jennifer B. Helderman, Julie A. Hofheimer, Jonathan S. Litt, Elisabeth C. McGowan, Charles R. Neal, Steven L. Pastyrnak, Lynne M. Smith, T. Michael O’Shea, Carmen Marsit, Barry Lester, Todd M. Everson

## Abstract

**Background:** Infants <30 weeks gestational age (very preterm (VPT)), are at risk of experiencing multiple serious neonatal morbidities. These morbidities impart serious biological stress, which may be reflected in dysregulated protein expression even after the morbidities have resolved. Recent studies suggest that DNA methylation-based predictors of circulating proteins may reflect the molecular effects of neonatal adversity. The objective of this study is to examine associations between DNA methylation-derived EpiScores, which are externally trained methylation signatures that proxy circulating protein levels, and neonatal morbidity burden in children born VPT. Buccal DNA methylation was obtained at NICU discharge in 537 infants from the NOVI cohort. A total of 111 EpiScores were calculated and tested for association with multimorbidity (0-1 vs. ≥2 morbidities) using adjusted linear regression models. Cross-tissue analyses in an external paired blood-buccal dataset (n=21) were used to identify EpiScores with moderate-to-strong correlations across tissues.

**Results:** Eighteen EpiScores were nominally associated with multimorbidity (p < 0.05), with Melanoma-derived growth regulatory protein (MIA) with FDR < 0.05 (β = 0.0023, p = 4.4 × 10□□). In cross-tissue analyses, 35 EpiScores yielded r > 0.50 (p<0.05), 11 of which showed nominal associations with multimorbidity, including MIA. Overall, the morbidity-associated EpiScores reflected immune, inflammatory, metabolic, and growth-related pathways.

**Conclusions:** Buccal DNA methylation-derived EpiScores capture biological signatures associated with neonatal morbidity burden in very preterm infants.
