## Supplement tables for "Buccal DNA Methylation-Derived EpiScores are Associated with Neonatal Morbidity Burden in Infants born Very Preterm"

### Sheet: Sheet1
Supplement Table 1.EpiScore abbreviations and corresponding names from the reference EpiScore annotation file.
EpiScore name	Full form
MST1	Hepatocyte growth factor-like protein
ENPP7	Ectonucleotide pyrophosphatase/phosphodiesterase family member 7
PAPPA	Pappalysin-1
HGFAC	Hepatocyte growth factor activator
GZMA	Granzyme A
TPSB2	Tryptase beta-2
FCER2	Low affinity immunoglobulin epsilon Fc receptor
GNLY	Granulysin
ICAM5	Intercellular adhesion molecule 5
PIGR	Polymeric immunoglobulin receptor
S100A9	Protein S100-A9
ADAMTS13	A disintegrin and metalloproteinase with thrombospondin motifs 13
FCGR3B	Low affinity immunoglobulin gamma Fc region receptor III-B
CLEC11A	C-type lectin domain family 11 member A
GHR	Growth hormone receptor
IGFBP4	Insulin-like growth factor-binding protein 4
CLEC11A	C-type lectin domain family 11 member A
CRP	C-reactive protein
MMP9	Matrix metalloproteinase-9
NCAM1	Neural cell adhesion molecule 1
F7	Coagulation factor VII
LY9	T-lymphocyte surface antigen Ly-9
PRSS2	Trypsin-2
ACY1	Aminoacylase-1
OMD	Osteomodulin
RETN	Resistin
SLITRK5	SLIT and NTRK-like protein 5
INSR	Insulin receptor
CD163	Scavenger receptor cysteine-rich type 1 protein M130
NTRK3	NT-3 growth factor receptor
CD48	CD48 antigen
SHBG	Sex hormone-binding globulin
MMP1	Interstitial collagenase
MPO	Myeloperoxidase
SELL	L-selectin
TNFRSF1B	Tumor necrosis factor receptor superfamily member 1B
VCAM1	Vascular cell adhesion protein 1
LGALS3BP	Galectin-3-binding protein
CXCL11	C-X-C motif chemokine 11
IDUA	Alpha-L-iduronidase
C9	Complement component C9
TNFRSF17	Tumor necrosis factor receptor superfamily member 17
CCL21	C-C motif chemokine 21
LTF	Lactotransferrin
AFM	Afamin
B2M	Beta-2-microglobulin
IGFBP1	Insulin-like growth factor-binding protein 1
C4A|C4B	Complement C4-A|Complement C4-B
LTA|LTB	Lymphotoxin-alpha|Lymphotoxin-beta
MRC2	C-type mannose receptor 2
SELE	E-selectin
ADIPOQ	Adiponectin
GP1BA	Platelet glycoprotein Ib alpha chain
LYZ	Lysozyme C
C5	Complement C5
CD5L	CD5 antigen-like
MMP12	Macrophage metalloelastase
MIA	Melanoma-derived growth regulatory protein
SERPIND1	Heparin cofactor 2
MPL	Thrombopoietin receptor
LGALS4	Galectin-4
CNTN4	Contactin-4
CCL18	C-C motif chemokine 18
NOTCH1	Neurogenic locus notch homolog protein 1
SERPINA3	Alpha-1-antichymotrypsin
ESM1	Endothelial cell-specific molecule 1
THBS2	Thrombospondin-2
MMP2	72 kDa type IV collagenase
RARRES2	Retinoic acid receptor responder protein 2
CCL17	C-C motif chemokine 17
IL19	Interleukin-19
SEMA3E	Semaphorin-3E
WFIKKN2	WAP, Kazal, immunoglobulin, Kunitz and NTR domain-containing protein 2
CCL25	C-C motif chemokine 25
	Chitotriosidase-1
CXCL10	C-X-C motif chemokine 10
BMP1	Bone morphogenetic protein 1
CD209	CD209 antigen
CCL22	C-C motif chemokine 22
BCAM	Basal cell adhesion molecule
EDA	Ectodysplasin-A
SPOCK2	Testican-2
FAP	Prolyl endopeptidase FAP
STC1	Stanniocalcin-1
CRTAM	N/A
EZR	N/A
FCRL2	N/A
CSF3	N/A
MSTN	N/A
GZMA	N/A
MME	N/A
ASAH2	N/A
NMNAT1	N/A
NTRK3	N/A
ACVRL1	N/A
SIGLEC1	N/A
SMPD1	N/A
CCL11	N/A
CD6	N/A
CXCL10	N/A
CXCL11	N/A
CXCL9	N/A
S100A12	N/A
TGFA	N/A
FGF21	N/A
HGF	N/A
OSM	N/A
VEGFA	N/A
MMP1	N/A
